# EPIGENETIC AGE ACCELERATION, LUNG FUNCTION AND COPD ACROSS THE LIFESPAN

**DOI:** 10.1101/2025.10.27.25338710

**Authors:** Sandra Casas-Recasens, Judith M Vonk, Tigist D. Adane, Julieta Viglino, Alvar Agusti, Maarten van Den Berge, Rosa Faner, Maaike De Vries

## Abstract

**Rationale:** Chronic Obstructive Pulmonary Disease (COPD) is considered an aging-associated disease but can have its origin early in life. Chronological age is an imprecise measure of biological aging. To accurately measure biological age and age acceleration, different generations of epigenetic clocks have been developed.

**Objective:** To evaluate the role of epigenetic age acceleration in COPD across adulthood, COPD severity and smoking status and in adults younger than 50 years.

**Methods:** First-, second- and third-generation epigenetic clocks were used to estimate biological aging, telomere length and pace of aging in two cohorts (Lifelines COPD&Control DNA cohort and a Spanish COPD cohort). The association between age acceleration and FEV_1_%pred, FEV_1_/FVC and COPD was evaluated. In those clocks with significant associations, the effect of COPD severity, smoking status as well as the mediating role of age acceleration on the association between smoking and lung function levels was assessed. Finally, we investigated if these associations were already present in early adulthood.

**Results:** Age acceleration estimated by second- and third-, but not first-, generation clocks was associated with FEV_1_%pred, FEV_1_/FVC and COPD in both cohorts. Associations were strongest in severe COPD cases and current smokers and age acceleration mediated the association between smoking and lung function levels. Importantly, these associations were already present in early adulthood.

**Conclusion:** Epigenetic clock-derived age acceleration relates to lower lung function and COPD and mediated smoking-related lung impairment. As these associations already exist in early adulthood, age acceleration holds potential as tool to identify smokers susceptible to COPD at early age, potentially enabling preventive strategies.
