## Supplementary material for "EPIGENETIC AGE ACCELERATION, LUNG FUNCTION AND COPD ACROSS THE LIFESPAN": Table E

### Sheet: Legend
Table E1. Model coefficients for Epigenetic and chronological age association adjusted by sex and smoking status for all clocks.
Table E2. Model coefficients for age acceleration in the association with FEV1 % predicted, FEV1/FVC and COPD for all clocks.
Table E3. Model coefficients for age acceleration in the association with FEV1 % predicted, FEV1/FVC and COPD, for all clock, stratified by smoking status (NS, FS, CS).
Table E4. Model coefficients for age acceleration in the association with COPD severities, for selected clocks, stratified by smoking status (NS, FS, CS).
Table E5. Age acceleration mediation of the association between smoking and lung function.
Table E6. A) Model coefficients for age acceleration in the association with FEV1 % predicted, FEV1/FVC and COPD, for all clocks, on young (<50 years) individuals from LL COPD&C. B) stratified by smoking status (NS, CS).
Table E7. A) Model coefficients for age acceleration in the association with COPD severities, for selected clocks, on young individuals from LL COPD&C. B) Stratified by smoking status (NS, CS)
Table E8. Age acceleration mediation of the association between smoking and FEV1 % predicted or FEV1/FVC, in young individuals from LL COPD&C.

### Sheet: Table E1
Table E1. Model coefficients for Epigenetic and chronological age association adjusted by sex and smoking status for all clocks.
	Cohort	Estimate (CI)	P value
Horvath	LL COPD&C	0.81 (0.79 - 0.83)	0
	COPD-Sp	0.65 (0.60 - 0.70)	3.984e-70
Hannum	LL COPD&C	0.81 (0.80 - 0.83)	0
	COPD-Sp	0.68 (0.63 - 0.73)	7.37e-81
SkinHorvath	LL COPD&C	0.86 (0.85 - 0.87)	0
	COPD-Sp	0.70 (0.66 - 0.75)	1.03e-95
BLUP	LL COPD&C	0.88 (0.87 - 0.89)	0
	COPD-Sp	0.77 (0.73 - 0.81)	4.05e-115
EN	LL COPD&C	0.92 (0.90 - 0.93)	0
	COPD-Sp	0.74 (0.70 - 0.78)	3.72e-111
PhenoAge	LL COPD&C	0.87 (0.84 - 0.89)	0
	COPD-Sp	0.74 (0.67 - 0.81)	7.38e-58
GrimAge	LL COPD&C	0.77 (0.75 - 0.78)	0
	COPD-Sp	0.77 (0.73 - 0.81)	4.34e-119
DunedinPACE	LL COPD&C	1.8e-03 (1.3e-03 - 2.3e-03)	1.50e-13
	COPD-Sp	4.5e-03 (3.3e-03 - 5.7e-03)	6.76e-13
mDNA-TL	LL COPD&C	-1.5e-02 (-1.6e-02 - -1.5e-02)	5.73e-301
	COPD-Sp	-1.5e-02 (-1.7e-02 - -1.3e-02)	5.21e-37

### Sheet: Table E2
Table E2. Model coefficients for age acceleration in the association with FEV1 % predicted, FEV1/FVC and COPD for all clocks.
		FEV1% pred.				FEV1/FVC				COPD
		LL COPD&C		COPD-Sp		LL COPD&C		COPD-Sp		LL COPD&C
		Estimate (CI)	P value	Estimate (CI)	P value	Estimate (CI)	P value	Estimate (CI)	P value	OR (CI)	P value
	Horvath	0.51 (-0.26 - 1.29)	3.70e-01	-0.45 (-2.78 - 1.89)	7.08e-01	-0.28 (-0.70 - 0.14)	1.94e-01	-0.69 (-2.11 - 0.73)	3.39e-01	1.03 (0.93 - 1.14)	5.91e-01
	Hannum	-0.33 (-1.07 - 0.42)	3.88e-01	-1.64 (-3.99 - 0.71)	1.73e-01	-0.14 (-0.57 - 0.29)	5.27e-01	-1.41 (-2.83 - 0.02)	5.37e-02	1.04 (0.94 - 1.15)	4.74e-01
	SkinHorvath	-0.16 (-0.88 - 0.57)	6.68e-01	0.39 (-1.93 - 2.71)	7.41e-01	-0.24 (-0.66 - 0.18)	2.59e-01	-0.29 (-1.7 - 1.12)	6.88e-01	1.05 (0.95 - 1.16)	3.61e-01
	BLUP	-0.21 (-0.93 - 0.51)	5.69e-01	-2.1 (-4.4 - 0.21)	7.52e-02	-0.17 (-0.59 - 0.24)	4.11e-01	-1.36 (-2.76 - 0.03)	5.66e-02	1.02 (0.92 - 1.13)	6.69e-01
	EN	-0.25 (-0.97 - 0.46)	4.90e-01	-0.93 (-3.24 - 1.37)	4.29e-01	-0.23 (-0.64 - 0.19)	2.86e-01	-1.03 (-2.43 - 0.37)	1.50e-01	1.03 (0.93 - 1.14)	6.79e-01
	PhenoAge	-0.99 (-1.71 - -0.26)	7.64e-03	-3.66 (-5.94 - -1.37)	1.85e-03	-0.34 (-0.77 - 0.08)	1.1e-01	-2.04 (-3.43 - -0.65)	4.36e-03	1.1 (0.99 - 1.21)	7.92e-02
	GrimAge	-2.65 (-3.84 - -1.45)	1.5e-05	-3.28 (-5.78 - -0.79)	1.04e-02	-1.32 (-2.02 - -0.63)	1.94e-04	-1.73 (-3.25 - -0.21)	2.68e-02	1.31 (1.1 - 1.55)	1.89e-03
	DunedinPACE	-1.69 (-2.53 - -0.85)	8.89e-05	-4.34 (-6.66 - -2.02)	2.94e-04	-0.93 (-1.42 - -0.44)	2.08e-04	-1.76 (-3.18 - -0.33)	1.64e-02	1.25 (1.11 - 1.41)	3.11e-04
	mDNA-TL	0.51 (-0.26 - 1.29)	1.97e-01	2.83 (0.45 - 5.21)	2.04e-02	-0.08 (-0.53 - 0.37)	7.20e-01	1.97 (0.53 - 3.42)	7.58e-03	0.99 (0.88 - 1.1)	7.97e-01
				Table E2. Model coefficients for age acceleration for all clocks in association with FEV1, FEV1/FVC and COPD

### Sheet: Table E3
Table E3. Model coefficients for age acceleration in the association with FEV1 % predicted, FEV1/FVC and COPD, for all clock, stratified by smoking status (NS, FS, CS).
A)		LL COPD&C
		NS						CS						Smoking interaction with age acceleration
		FEV1 % pred.		FEV1/FVC		COPD		FEV1 % pred.		FEV1/FVC		COPD		FEV1 % pred.	FEV1/FVC	COPD
		Estimate (CI)	P value	Estimate (CI)	P value	OR (CI)	P value	Estimate (CI)	P value	Estimate (CI)	P value	OR (CI)	P value	P value	P value	P value
	Horvath	-0,45 (-1,43 - 0,47)	3.25e-01	-0,33 (-0,87 - 0,21)	2.31e-01	1.06 (0.92 - 1.22)	4.31e-01	-0,14 (-1,26 - 0,97)	8.08e-01	-0,19 (-0,85 - 0,48)	5.78e-01	0.99 (0.85 - 1.15)	8.88e-01	6.87e-01	9.99e-01	7.73e-01
	Hannum	-0,44 (-1,43 - 0,56)	3.92e-01	0,08 (-0,48 - 0,64)	7.71e-01	0.99 (0.86 - 1.15)	9.16e-01	-0,21 (-1,33 - 0,91)	7.15e-01	-0,43 (-1,10 - 0,24)	2.09e-01	1.1 (0.94 - 1.28)	2.22e-01	8.59e-01	7.87e-02	1.10e-01
	SkinHorvath	-0,50 (-1,47 - 0,46)	3.08e-01	-0,24 (-0,78 - 0,30)	3.93e-01	1.04 (0.9 - 1.19)	6.17e-01	0,25 (-0,85 - 1,36)	6.52e-01	-0,25 (-0,91 - 0,40)	4.52e-01	1.06 (0.92 - 1.23)	4.17e-01	3.47e-01	6.72e-01	5.08e-01
	BLUP	-0,78 (-1,71 - 0,16)	1.04e-01	3.8e-03 (-0,52 - 0,53)	9.89e-01	1.02 (0.89 - 1.17)	7.93e-01	0,53 (-0,59 - 1,65)	3.57e-01	-0,47 (-1,14 - 0,19)	1.64e-01	1.04 (0.9 - 1.21)	5.83e-01	7.97e-02	2.46e-02	7.71e-01
	EN	-0,28 (-1,23 - 0,67)	5.69e-01	0,06 (-0,47 - 0,60)	8.15e-01	0.98 (0.85 - 1.13)	7.71e-01	-0,23 (-1,33 - 0,87)	6.8e-01	-0,61 (-1,27 - 0,04)	6.62e-02	1.09 (0.94 - 1.27)	2.40e-01	9.69e-01	8.57e-02	2.28e-01
	PhenoAge	-0,60 (-1,57 - 0,37)	2.27e-01	0,11 (-0,43 - 0,66)	6.84e-01	1.02 (0.89 - 1.18)	7.40e-01	-1,45 (-2,55 - -0,36)	9.59e-03	-0,88 (-1,54 - -0,23)	8.46e-03	1.18 (1.02 - 1.37)	3.10e-02	2.50e-01	2.10e-02	1.75e-01
	GrimAge	-0,75 (-2,96 - 1,47)	5.10e-01	0,21 (-1,04 - 1,46)	7.43e-01	0.94 (0.68 - 1.31)	7.29e-01	-3,40 (-4,84 - -1,96)	4.12e-06	-1,88 (-2,74 - -1,02)	2.04e-05	1.46 (1.19 - 1.78)	2.60e-04	5.49e-02	1.26e-03	4.28e-03
	DunedinPACE	-0,63 (-1,85 - 0,58)	3.05e-01	-0,37 (-1,06 - 0,31)	2.83e-01	1.11 (0.93 - 1.33)	2.44e-01	-2,64 (-3,82 - -1,45)	1.44e-05	-1,34 (-2,05 - -0,63)	2.18e-04	1.35 (1.14 - 1.59)	4.11e-04	2.05e-02	6.18e-02	1.32e-01
	mDNA-TL	0,16 (-0,88 - 1,22)	7.57e-01	-0,70 (-1,29 - -0,11)	2.05e-02	1.12 (0.96 - 1.31)	1.59e-01	0,89 (-0,26 - 2,05)	1.29e-01	0,60 (-0,08 - 1,29)	8.65e-02	0.87 (0.74 - 1.02)	7.84e-02	3.27e-01	1.00e-03	6.31e-03
B)		COPD-Sp
		FS				CS				Smoking interaction with age acceleration
		FEV1 % pred.		FEV1/FVC		FEV1 % pred.		FEV1/FVC		FEV1 % pred.	FEV1/FVC
		Estimate (CI)	P value	Estimate (CI)	P value	Estimate (CI)	P value	Estimate (CI)	P value	P value	P value
	Horvath	-0.32 (-3.21 - 2.56)	8.27e-01	-0.74 (-2.63 - 1.15)	4.45e-01	-0.65 (-4.66 - 3.36)	7.52e-01	-0.49 (-2.61 - 1.62)	6.47e-01	8.85e-01	9.39e-01
	Hannum	-2.36 (-5.28 - 0.56)	1.15e-01	-1.61 (-3.52 - 0.3)	1.00e-01	-0.39 (-4.36 - 3.58)	8.49e-01	-1.15 (-3.23 - 0.93)	2.81e-01	4.91e-01	9.45e-01
	SkinHorvath	0.07 (-2.81 - 2.94)	9.65e-01	-0.47 (-2.36 - 1.42)	6.26e-01	0.93 (-3 - 4.87)	6.43e-01	0.08 (-1.99 - 2.16)	9.37e-01	7.35e-01	8.20e-01
	BLUP	-3.34 (-6.17 - -0.51)	2.18e-02	-2 (-3.86 - -0.14)	3.67e-02	-0.26 (-4.21 - 3.68)	8.96e-01	-0.28 (-2.36 - 1.8)	7.94e-01	1.75e-01	2.52e-01
	EN	-2 (-4.86 - 0.86)	1.72e-01	-1.55 (-3.42 - 0.32)	1.06e-01	0.91 (-3.01 - 4.82)	6.51e-01	-0.07 (-2.13 - 2)	9.48e-01	2.45e-01	3.90e-01
	PhenoAge	-3.33 (-6.17 - -0.49)	2.27e-02	-1.78 (-3.65 - 0.09)	6.33e-02	-4.18 (-8.05 - -0.31)	3.61e-02	-2.36 (-4.39 - -0.33)	2.47e-02	7.78e-01	6.42e-01
	GrimAge	-1.51 (-4.44 - 1.42)	3.13e-01	-1.14 (-3.06 - 0.78)	2.45e-01	-5.84 (-10.08 - -1.61)	7.85e-03	-2.21 (-4.48 - 0.05)	5.80e-02	2.16e-01	4.26e-01
	DunedinPACE	-2.49 (-5.42 - 0.43)	9.64e-02	-0.63 (-2.56 - 1.29)	5.20e-01	-6.84 (-10.67 - -3.02)	6.48e-04	-3.23 (-5.27 - -1.19)	2.36e-03	1.67e-01	7.94e-02
	mDNA-TL	1.64 (-1.26 - 4.54)	2.69e-01	0.79 (-1.11 - 2.7)	4.15e-01	4.88 (0.71 - 9.05)	2.36e-02	3.72 (1.57 - 5.86)	9.23e-04	2.98e-01	4.67e-02

### Sheet: Table E4
Table E4. Model coefficients for age acceleration in the association with COPD severities, for selected clocks, stratified by smoking status (NS, FS, CS).
	A)		LL COPD&C
			NS		CS		Interaction
			OR (CI)	P value	OR (CI)	P value	P value
	PhenoAge	Moderate vs Mild	1.26 (0.94 - 1.68)	1.26e-01	1.09 (0.87- 1.38)	0.445	1.26e-01
	GrimAge	Moderate vs Mild	1.36 (0.68 - 2.66)	3.66e-01	1.26 (0.92 - 1.73)	0.156	1.97e-01
	DunedinPACE	Moderate vs Mild	1.16 (0.81 - 1.67)	4.22e-01	1.28 (0.99 - 1.64)	0.0591	4.90e-01
	mDNA-TL	Moderate vs Mild	0.99 (0.72 - 1.36)	9.32e-01	0.95 (0.75 - 1.21)	0.689	7.73e-01
	B)		COPD-Sp
			FS		CS		Interaction
			OR (CI)	P value	OR (CI)	P value	P value
	PhenoAge	Moderate vs Mild	1.94 (1.05 - 3.59)	3.48e-02	0.7 (0.41 - 1.19)	1.90e-01	0.599031
		Severe-very severe vs Mild	2.21 (1.21 - 4.04)	9.97e-03	1.7 (0.98 - 2.94)	5.73e-02	0.400772
	GrimAge	Moderate vs Mild	1.22 (0.71 - 2.08)	4.66e-01	1.42 (0.86 - 2.34)	1.69e-01	0.410803
		Severe-very severe vs Mild	1.22 (0.73 - 2.04)	4.56e-01	2.04 (1.15 - 3.62)	1.52e-02	0.696348
	DunedinPACE	Moderate vs Mild	1.44 (0.82 - 2.53)	2.08e-01	1.58 (0.94 - 2.66)	8.64e-02	0.404022
		Severe-very severe vs Mild	1.62 (0.94 - 2.8)	8.48e-02	2.71 (1.5 - 4.9)	9.77e-04	0.725725
	mDNA-TL	Moderate vs Mild	0.98 (0.57 - 1.68)	9.44e-01	1.56 (0.91 - 2.68)	1.07e-01	0.251254
		Severe-very severe vs Mild	0.87 (0.52 - 1.45)	5.82e-01	0.53 (0.29 - 0.95)	3.23e-02	0.825718

### Sheet: Table E5
Table E5. Age acceleration mediation of the association between smoking and FEV1 % predicted or FEV1/FVC.
	FEV1/FVC
	LL COPD&C				COPD-Sp
	Prop.Mediated	LOW_Prop.Mediated_CI	HIGH_Prop.Mediated_CI	Prop.Mediated_pval	Prop.Mediated	LOW_Prop.Mediated_CI	HIGH_Prop.Mediated_CI	Prop.Mediated_pval
Horvath	-0.0176378	-0.0502483	0.00798811	0.18	-7.8e-03	-0.05	0.04	0.66
Hannum	0.00129099	-0.0110935	0.0156167	0.86	-0.04	-0.13	9.9e-03	0.16
SkinHorvath	-0.00171612	-0.0151968	0.0104816	0.7	-2.8e-03	-0.05	0.05	0.78
BLUP	-0.00380412	-0.0171277	0.00759976	0.5	-0.01	-0.1	0.08	0.68
EN	-0.00484564	-0.0296329	0.00595652	0.34	-2.3e-03	-0.05	0.09	0.96
PhenoAge	0.042127	-0.0356016	0.0963863	0.12	-0.03	-0.15	0.03	0.46
GrimAge	0.73133	0.370791	1.25992	0	-0.17	-0.43	-0.04	0.02
DunedinPACE	0.35027	0.187218	0.617453	0	-4.3e-03	-0.11	0.06	0.84
mDNA-TL	-0.0189577	-0.120927	0.0826478	0.62	-0.06	-0.2	2.7e-03	0.1
	FEV1 % pre.
	LL COPD&C				COPD-Sp
	Prop.Mediated	LOW_Prop.Mediated_CI	HIGH_Prop.Mediated_CI	Prop.Mediated_pval	Prop.Mediated	LOW_Prop.Mediated_CI	HIGH_Prop.Mediated_CI	Prop.Mediated_pval
Horvath	-0.00921266	-0.0375025	0.00623549	0.36	-2.4e-03	-0.04	0.03	0.94
Hannum	0.00133228	-0.00687767	0.00840919	0.76	-0.02	-0.09	0.01	0.24
SkinHorvath	-0.000493021	-0.00881898	0.0041744	0.9	1.8e-03	-0.02	0.02	0.96
BLUP	-0.001994	-0.0125061	0.00609361	0.52	-9.9e-03	-0.06	0.05	0.66
EN	-0.00236803	-0.0194331	0.00675405	0.56	-1.0e-03	-0.02	0.05	1
PhenoAge	0.0532099	0.0142616	0.110882	0.02	-0.03	-0.12	0.04	0.46
GrimAge	0.642432	0.29379	1.10321	0	-0.16	-0.38	-0.05	0.02
DunedinPACE	0.280059	0.173962	0.478504	0	-5.2e-03	-0.13	0.06	0.84
mDNA-TL	0.0515864	-0.0126233	0.125211	0.24	-0.04	-0.14	4.2e-03	0.14

### Sheet: Table E6
Table E6. A) Model coefficients for age acceleration in the association with FEV1 % predicted, FEV1/FVC and COPD, for all clocks, on young (<50 years) individuals from LL COPD&C. B) stratified by smoking status (NS, CS).
A)		LL COPD&C
		FEV1 % pred.		FEV1/FVC		COPD
		Estimate (CI)	P value	Estimate (CI)	P value	OR (CI)	P value
	Horvath	-0.24 (-1.06 - 0.59)	5.74e-01	-0.59 (-1.08 - -0.1)	1.82e-02	1.03 (1 - 1.06)	4.59e-02
	Hannum	-0.08 (-0.91 - 0.75)	8.53e-01	-0.34 (-0.84 - 0.15)	1.74e-01	1.02 (0.99 - 1.05)	1.60e-01
	SkinHorvath	0.04 (-0.79 - 0.86)	9.27e-01	-0.58 (-1.07 - -0.09)	2.10e-02	1.03 (1 - 1.06)	2.81e-02
	BLUP	-0.25 (-1.1 - 0.6)	5.62e-01	-0.49 (-0.99 - 0.01)	5.68e-02	1.02 (0.99 - 1.05)	1.84e-01
	EN	0.16 (-0.67 - 0.99)	7.10e-01	-0.55 (-1.05 - -0.06)	2.80e-02	1.03 (1 - 1.06)	4.45e-02
	PhenoAge	-1.26 (-2.09 - -0.44)	2.75e-03	-0.67 (-1.16 - -0.18)	7.46e-03	1.04 (1.01 - 1.07)	3.20e-03
	GrimAge	-2.02 (-3.35 - -0.69)	3.03e-03	-1.33 (-2.13 - -0.54)	1.00e-03	1.08 (1.03 - 1.12)	1.56e-03
	DunedinPACE	-1.56 (-2.5 - -0.63)	1.09e-03	-0.64 (-1.2 - -0.08)	2.53e-02	1.04 (1.01 - 1.07)	2.05e-02
	mDNA-TL	-0.18 (-1.04 - 0.69)	6.89e-01	-0.18 (-0.7 - 0.34)	4.93e-01	1 (0.97 - 1.03)	8.58e-01
B)
		LL COPD&C
		NS						CS						Smoking interaction with age acceleration
		FEV1 % pred.		FEV1/FVC		COPD		FEV1 % pred.		FEV1/FVC		COPD		FEV1 % pred.	FEV1/FVC	COPD
		Estimate (CI)	P value	Estimate (CI)	P value	OR (CI)	P value	Estimate (CI)	P value	Estimate (CI)	P value	Estimate (CI)	P value	P value	P value	P value
	Horvath	-0.62 (-1.71 - 0.46)	2.61e-01	-0.94 (-1.56 - -0.32)	3.13e-03	1.05 (1.01 - 1.09)	6.47e-03	0.24 (-1.03 - 1.5)	7.14e-01	-0.14 (-0.93 - 0.64)	7.17e-01	1 (0.96 - 1.05)	9.63e-01	0.290786	0.118962	0.0719254
	Hannum	-0.57 (-1.69 - 0.54)	3.15e-01	-0.31 (-0.95 - 0.33)	3.46e-01	1.03 (0.99 - 1.06)	1.80e-01	0.49 (-0.75 - 1.73)	4.40e-01	-0.38 (-1.15 - 0.39)	3.31e-01	1.01 (0.97 - 1.06)	5.21e-01	0.188746	0.852806	0.665961
	SkinHorvath	-0.28 (-1.39 - 0.82)	6.13e-01	-0.81 (-1.45 - -0.18)	1.17e-02	1.05 (1.01 - 1.09)	1.10e-02	0.41 (-0.83 - 1.65)	5.17e-01	-0.29 (-1.06 - 0.47)	4.54e-01	1.01 (0.97 - 1.06)	5.83e-01	0.38653	0.31033	0.173504
	BLUP	-0.8 (-1.91 - 0.31)	1.60e-01	-0.61 (-1.25 - 0.03)	6.15e-02	1.04 (1 - 1.08)	4.49e-02	0.47 (-0.85 - 1.78)	4.87e-01	-0.34 (-1.15 - 0.47)	4.14e-01	1 (0.95 - 1.04)	8.58e-01	0.149554	0.59846	0.138318
	EN	-0.02 (-1.16 - 1.12)	9.74e-01	-0.66 (-1.32 - -0.01)	4.78e-02	1.04 (1 - 1.08)	2.83e-02	0.34 (-0.88 - 1.56)	5.84e-01	-0.44 (-1.19 - 0.31)	2.54e-01	1.01 (0.97 - 1.06)	5.02e-01	0.669646	0.658085	0.273947
	PhenoAge	-1.16 (-2.25 - -0.06)	3.84e-02	-0.46 (-1.1 - 0.17)	1.49e-01	1.04 (1 - 1.08)	3.43e-02	-1.41 (-2.67 - -0.15)	2.88e-02	-0.93 (-1.7 - -0.15)	1.99e-02	1.05 (1 - 1.09)	4.12e-02	0.747067	0.365542	0.987157
	GrimAge	-0.68 (-3.21 - 1.85)	5.99e-01	-0.25 (-1.71 - 1.21)	7.38e-01	1.03 (0.94 - 1.12)	5.30e-01	-2.58 (-4.17 - -0.99)	1.57e-03	-1.75 (-2.73 - -0.76)	5.35e-04	1.09 (1.04 - 1.16)	1.26e-03	0.302723	0.114935	0.305405
	DunedinPACE	-0.9 (-2.27 - 0.48)	2.02e-01	-0.12 (-0.91 - 0.68)	7.73e-01	1.01 (0.97 - 1.06)	5.50e-01	-2.2 (-3.49 - -0.9)	9.53e-04	-1.08 (-1.88 - -0.27)	8.81e-03	1.06 (1.01 - 1.11)	1.18e-02	0.160774	0.0952027	0.238502
	mDNA-TL	-0.66 (-1.85 - 0.53)	2.75e-01	-0.87 (-1.55 - -0.18)	1.30e-02	1.04 (1 - 1.08)	5.83e-02	0.35 (-0.92 - 1.61)	5.90e-01	0.54 (-0.24 - 1.32)	1.78e-01	0.96 (0.92 - 1)	4.05e-02	0.299318	0.00762033	0.00580462

### Sheet: Table E7
Table E7. A) Model coefficients for age acceleration in the association with COPD severities, for selected clocks, on young individuals from LL COPD&C. B) Stratified by smoking status (NS, CS)
	A)		LL COPD&C
			OR (CI)	P value
	PhenoAge	Moderate vs Mild	1.1 (0.86 - 1.4)	4.61e-01
	GrimAge	Moderate vs Mild	1.48 (1.01 - 2.19)	4.65e-02
	DunedinPACE	Moderate vs Mild	1.22 (0.93 - 1.6)	1.48e-01
	mDNA-TL	Moderate vs Mild	1.05 (0.81 - 1.35)	7.16e-01
	B)		LL COPD&C
			NS		CS
			OR (CI)	P value	OR (CI)	P value
	PhenoAge	Moderate vs Mild	1 (0.72 - 1.38)	9.78e-01	1 (0.72 - 1.38)	9.78e-01
	GrimAge	Moderate vs Mild	1.48 (0.95 - 2.3)	8.20e-02	1.48 (0.95 - 2.3)	8.20e-02
	DunedinPACE	Moderate vs Mild	1.26 (0.9 - 1.77)	1.82e-01	1.26 (0.9 - 1.77)	1.82e-01
	mDNA-TL	Moderate vs Mild	1.1 (0.79 - 1.52)	5.76e-01	1.1 (0.79 - 1.52)	5.76e-01

### Sheet: Table E8
Table E8. Age acceleration mediation of the association between smoking and FEV1 % predicted or FEV1/FVC, in young individuals from LL COPD&C.
	FEV1/FVC
	LL COPD&C
	Prop.Mediated	LOW_Prop.Mediated_CI	HIGH_Prop.Mediated_CI	Prop.Mediated_pval
Horvath	-0.0444299	-0.110221	-0.00609435	0.02
Hannum	-0.00649765	-0.0387295	0.00485778	0.48
SkinHorvath	-0.0132653	-0.0513225	0.00763063	0.24
BLUP	-0.0341524	-0.0994025	0.00245302	0.08
EN	-0.0339347	-0.10583	-0.00147693	0.04
PhenoAge	0.076833	0.0231113	0.168236	0.02
GrimAge	0.773601	0.352704	1.54837	0
DunedinPACE	0.252205	0.0654749	0.541482	0.02
mDNA-TL	-0.0403795	-0.164197	0.050971	0.5
	FEV1
	LL COPD&C
	Prop.Mediated	LOW_Prop.Mediated_CI	HIGH_Prop.Mediated_CI	Prop.Mediated_pval
Horvath	-0.00913784	-0.0520995	0.0291854	0.62
Hannum	-0.000766512	-0.0234853	0.0107186	0.76
SkinHorvath	0.000458235	-0.0166756	0.0171732	0.88
BLUP	-0.00897439	-0.0557523	0.0204729	0.56
EN	0.00497049	-0.0340518	0.0352039	0.86
PhenoAge	0.074244	0.0268351	0.142208	0
GrimAge	0.602315	0.218737	1.10078	0
DunedinPACE	0.31753	0.155705	0.583954	0
mDNA-TL	-0.020335	-0.117547	0.0712658	0.58
